# Proteomic biomarker candidates inversely associated with menopausal symptoms in midlife women

**DOI:** 10.64898/2026.08.17.26360645

**Authors:** Maki Sasanuma, Misa Kuroki, Hirotaka Tabata, Atsushi Kajiwara, Akiko Shiraki, Rehab F. Abdelhamid, Yukoh Nakazaki, Miho Takao

## Abstract

**Objectives:** Menopausal symptoms are heterogeneous and commonly assessed by questionnaires. We explored serum two-dimensional gel electrophoresis (2-DE) protein spots associated with menopausal symptom burden.

**Methods:** This exploratory cross-sectional study included 27 women aged 45-55 years. A total of 550 matched serum 2-DE spots were quantified. A frequency-adjusted symptom burden score was calculated as the sum of severity × frequency products across 10 symptoms. Spots were screened using Spearman rank correlation with Benjamini-Hochberg false discovery rate (FDR) adjustment, followed by qualitative image review. Spots #285 and #636 were prioritized for vasomotor and psychological domain analyses.

**Results:** The median age was 51.0 years; 13 participants were menstruating and 14 were amenorrheic. The median overall symptom burden score was 45.0 (interquartile range, 6.5- 58.5) and was inversely correlated with spots #285 and #636. Spot #285 was inversely correlated with vasomotor symptom score, including inverse correlations in both menstrual- status groups. Spot #636 was inversely correlated with psychological symptom score overall, with a stronger descriptive correlation among menstruating participants. Neither candidate remained significant after FDR adjustment.

**Conclusions:** Spots #285 and #636 are hypothesis-generating candidates requiring molecular identification, analytical validation, multiplicity-aware confirmation, and independent replication.
