## Supplemental Table 1 for "Proteomic biomarker candidates inversely associated with menopausal symptoms in midlife women"

### Sheet: Sheet1
Spot	rho	p	BHq	rankP	pass
20	-0.186265	0.352246	0.823699	235
21	-0.111575	0.579537	0.916626	344
22	0.00952843	0.962378	0.982225	536
23	-0.0731537	0.71689	0.957191	409
24	-0.0559411	0.781672	0.957191	435
25	-0.206552	0.301282	0.792847	209
26	0.00553264	0.97815	0.983515	546
27	-0.0402653	0.841946	0.957191	479
28	0.0476421	0.813452	0.957191	459
29	0.109423	0.586915	0.920559	350
33	0.0540969	0.788707	0.957191	445
34	-0.0682358	0.735227	0.957191	417
36	-0.141082	0.48273	0.896964	296
38	-0.230219	0.247989	0.731289	186
40	0.191183	0.339446	0.80472	232
41	0.161369	0.421334	0.867484	267
42	0.296611	0.133007	0.635198	112
45	-0.481032	0.0110829	0.323023	18
49	0.135857	0.499248	0.896967	303
50	-0.135242	0.50121	0.896967	304
51	0.0617811	0.759509	0.957191	429
52	-0.00553264	0.97815	0.983515	547
53	-0.185036	0.35549	0.823699	236
54	0.0424169	0.833613	0.957191	476
55	-0.120796	0.548388	0.905746	333
56	0.0448758	0.824112	0.957191	467
57	0.176737	0.377848	0.836467	248
62	0.144156	0.473145	0.892994	291
63	-0.142312	0.478884	0.894624	294
64	0.464741	0.0145909	0.330885	24
66	-0.240362	0.227177	0.720247	171
67	0.298455	0.130498	0.635198	107
70	-0.253887	0.201295	0.705175	157
71	-0.247739	0.212797	0.713649	164
72	-0.173971	0.385477	0.842098	251
73	-0.0098358	0.961166	0.982225	535
75	0.319049	0.104783	0.627347	90
76	0.291078	0.140743	0.643174	120
77	-0.127865	0.525046	0.896967	317
78	0.0215158	0.915169	0.971112	518
79	0.111267	0.580589	0.916626	348
80	-0.0227453	0.91034	0.970324	516
82	0.337491	0.0851424	0.597918	75
83	0.301529	0.126394	0.635198	105
85	0.35624	0.0681745	0.565947	63
87	-0.115571	0.565944	0.916626	338
88	0.322122	0.101295	0.627347	88
91	-0.0427242	0.832424	0.957191	473
93	-0.17643	0.378691	0.836467	249
94	-0.137394	0.494361	0.896967	301
95	-0.154299	0.442224	0.872784	277
96	-0.217924	0.274843	0.767329	197
97	-0.209933	0.293261	0.792847	202
99	-0.161983	0.419543	0.867477	266
108	0.0623958	0.757186	0.957191	427
109	0.227453	0.253875	0.734823	189
114	-0.0823748	0.682926	0.948508	395
115	0.165364	0.409771	0.859215	262
116	0.0362695	0.857464	0.957191	487
117	0.114649	0.569068	0.916626	340
118	0.0430316	0.831236	0.957191	471
119	0.00245895	0.990288	0.992092	549
122	0.0313516	0.876635	0.957191	501
127	-0.0402653	0.841946	0.957191	478
128	-0.128787	0.522037	0.896967	315
129	0.106657	0.596462	0.920559	356
133	0.206859	0.300547	0.792847	207
134	-0.0537895	0.789881	0.957191	447
135	-0.153992	0.443145	0.872784	279
136	0.220076	0.270014	0.761579	195
137	0.0823748	0.682926	0.948508	396
138	0.290463	0.141622	0.643174	121
139	0.169053	0.399257	0.851128	258
140	0.236366	0.235231	0.720247	178
141	0.113726	0.5722	0.916626	341
142	0.128173	0.524042	0.896967	316
143	0.0245895	0.903103	0.966355	514
144	0.186573	0.351437	0.823699	234
145	-0.387899	0.0455791	0.517017	47
146	-0.0331958	0.869437	0.957191	497
147	0.297225	0.132167	0.635198	109
148	-0.266796	0.178545	0.67196	145
149	-0.0310442	0.877835	0.957191	503
150	0.634716	0.000376341	0.117338	1	PASS
151	-0.209011	0.295435	0.792847	204
152	-0.18104	0.366155	0.834053	241
153	0.0473348	0.814635	0.957191	461
154	0.210548	0.291817	0.792847	201
155	0.522527	0.00517196	0.264375	10	PASS
156	-0.127558	0.526051	0.896967	319
157	0.0279705	0.889854	0.957191	511
159	-0.120796	0.548388	0.905746	331
160	-0.00860632	0.966017	0.982225	540
161	-0.00768422	0.969656	0.982225	542
165	-0.134935	0.502192	0.896967	305
167	-0.0310442	0.877835	0.957191	504
168	-0.333802	0.0888276	0.597918	79
169	-0.37499	0.0539424	0.539424	55
172	-0.22776	0.253216	0.734823	188
173	-0.171204	0.393194	0.845162	255
174	0.0292	0.885044	0.957191	506
176	-0.0135242	0.94662	0.978649	532
177	0.126021	0.531089	0.896967	322
179	0.172741	0.388896	0.842098	254
180	0.138316	0.49144	0.896967	300
182	-0.468737	0.0136553	0.330885	22
183	-0.482569	0.0107918	0.323023	15
185	-0.265259	0.181155	0.67196	147
187	-0.207166	0.299813	0.792847	206
189	0.145385	0.469338	0.892994	289
190	0.0285853	0.887448	0.957191	507
191	0.127558	0.526051	0.896967	320
192	0.00153684	0.99393	0.99393	550
193	0.14723	0.463659	0.891652	286
194	0.20563	0.303493	0.794862	210
195	0.486257	0.0101191	0.323023	14
196	-0.126636	0.529071	0.896967	321
197	0.329192	0.0936022	0.597918	83
198	-0.276324	0.162949	0.666895	134
200	0.441074	0.0212812	0.36489	30
201	0.342409	0.0804106	0.597918	73
202	0.01752	0.930882	0.978649	521
204	-0.115263	0.566984	0.916626	339
205	0.184114	0.357935	0.823699	239
207	0.369457	0.057875	0.55077	57
208	0.0282779	0.888651	0.957191	510
210	0.166286	0.407128	0.857932	260
211	-0.0786864	0.696444	0.949668	402
214	0.0657769	0.744449	0.957191	422
216	-0.277247	0.161492	0.666895	132
217	0.0553264	0.784015	0.957191	438
218	0.470889	0.0131725	0.330885	21
219	-0.0501011	0.804003	0.957191	453
220	0.296303	0.133428	0.635198	114
221	0.365154	0.0610854	0.55077	61
222	0.0335032	0.868239	0.957191	494
223	0.477651	0.0117463	0.323023	20
224	-0.111575	0.579537	0.916626	345
225	-0.261263	0.188064	0.680496	152
226	0.444762	0.0200988	0.36489	28
228	-0.302451	0.125181	0.635198	104
229	-0.0547116	0.78636	0.957191	442
230	0.116185	0.563865	0.916626	336
231	0.0876001	0.663939	0.945743	385
233	-0.416177	0.030832	0.440606	37
234	0.248354	0.211627	0.713649	162
236	-0.231141	0.246047	0.731289	185
237	0.202249	0.311686	0.797336	215
238	0.220998	0.267962	0.759685	194
241	0.0823748	0.682926	0.948508	394
242	0.226531	0.255857	0.734823	191
243	0.00368842	0.985432	0.989029	548
246	-0.0451832	0.822926	0.957191	466
247	-0.0697727	0.729481	0.957191	414
248	-0.105427	0.600725	0.922902	358
250	-0.11096	0.581641	0.916626	349
254	0.0212084	0.916376	0.971112	519
255	-0.237596	0.232733	0.720247	174
256	0.130939	0.515049	0.896967	310
257	-0.540969	0.00357245	0.264375	7	PASS
258	0.235444	0.237116	0.720247	181
259	0.295689	0.134274	0.635198	116
260	-0.0353474	0.861053	0.957191	489
261	0.2044	0.306456	0.797336	211
262	-0.10635	0.597526	0.920559	357
263	-0.466893	0.0140808	0.330885	23
264	-0.139238	0.488528	0.896967	298
265	-0.183499	0.35957	0.824015	240
266	-0.54896	0.00302344	0.264375	5	PASS
267	-0.524678	0.00495864	0.264375	9	PASS
269	-0.236059	0.235859	0.720247	179
270	-0.308291	0.117698	0.635198	98
271	-0.462897	0.0150402	0.330885	25
272	-0.0673137	0.738681	0.957191	421
274	0.0427242	0.832424	0.957191	472
275	0.0488716	0.808724	0.957191	454
276	0.0138316	0.945409	0.978649	531
277	-0.258497	0.192954	0.684674	155
278	-0.482569	0.0107918	0.323023	16
279	-0.102661	0.610366	0.927134	362
280	-0.0411874	0.838373	0.957191	477
282	0.0150611	0.940564	0.978649	527
283	-0.574779	0.00171315	0.235558	4	PASS
284	-0.0986653	0.624404	0.933212	368
285	-0.615045	0.000640026	0.117338	3	PASS
286	-0.545887	0.00322539	0.264375	6	PASS
289	-0.328884	0.0939272	0.597918	85
291	0.0869853	0.666162	0.945743	386
292	0.00706948	0.972083	0.982225	544
293	0.296611	0.133007	0.635198	113
294	-0.201634	0.31319	0.797475	216
295	-0.342716	0.0801217	0.597918	72
297	0.0537895	0.789881	0.957191	446
298	-0.0731537	0.71689	0.957191	410
299	-0.393432	0.0423249	0.517017	44
300	-0.440152	0.0215856	0.36489	32
301	0.239748	0.228404	0.720247	172
307	-0.196716	0.325385	0.801053	223
308	0.329192	0.0936022	0.597918	84
309	-0.276939	0.161977	0.666895	133
310	-0.173356	0.387185	0.842098	252
311	-0.148459	0.459893	0.887512	285
312	0.055019	0.785187	0.957191	441
313	-0.0464127	0.818186	0.957191	465
314	0.0829895	0.680682	0.948508	392
315	0.138623	0.490468	0.896967	299
317	0.180733	0.366983	0.834053	242
318	0.407878	0.0346913	0.454291	42
319	0.267103	0.178026	0.67196	144
320	0.241592	0.224736	0.720247	170
321	-0.232678	0.242832	0.725857	184
322	0.277247	0.161492	0.666895	131
323	0.442303	0.0208809	0.36489	29
324	-0.243129	0.22171	0.720247	167
326	0.198868	0.320015	0.801053	219
327	-0.151225	0.451478	0.879239	282
328	0.153377	0.44499	0.872784	280
329	0.242821	0.222313	0.720247	168
331	0.352244	0.0715512	0.570336	69
333	0.191798	0.337865	0.80472	230
334	0.29323	0.137697	0.640413	118
335	0.356548	0.0679199	0.565947	62
336	0.0876001	0.663939	0.945743	384
338	-0.0691579	0.731778	0.957191	415
340	-0.26987	0.173404	0.668899	141
341	0.412489	0.0325022	0.446905	40
342	0.35624	0.0681745	0.565947	64
345	-0.0476421	0.813452	0.957191	458
346	-0.0162905	0.935722	0.978649	522
347	-0.0276632	0.891057	0.957191	512
348	-0.0325811	0.871835	0.957191	499
349	-0.235752	0.236487	0.720247	180
350	0.345482	0.0775568	0.597918	71
351	-0.014139	0.944198	0.978649	529
352	-0.0531748	0.79223	0.957191	449
353	-0.0614737	0.760671	0.957191	430
354	0.154606	0.441305	0.872784	276
355	0.0547116	0.78636	0.957191	443
356	0.17059	0.394921	0.845162	257
357	0.366998	0.059693	0.55077	59
358	-0.0894443	0.657285	0.945743	379
359	0.208089	0.297619	0.792847	205
360	0.0519453	0.796934	0.957191	450
363	0.0150611	0.940564	0.978649	526
364	-0.298455	0.130498	0.635198	106
365	-0.103891	0.606073	0.927134	359
366	-0.43216	0.0243747	0.394297	34
367	-0.334724	0.0878952	0.597918	78
368	-0.184114	0.357935	0.823699	238
369	-0.0331958	0.869437	0.957191	495
370	0.142004	0.479844	0.894624	295
371	0.26403	0.183262	0.67196	149
373	0.176737	0.377848	0.836467	247
374	0.078379	0.697575	0.949668	404
376	-0.0710022	0.724894	0.957191	412
377	0.178274	0.373648	0.836467	244
378	-0.0399579	0.843138	0.957191	480
381	-0.0101432	0.959953	0.982225	534
382	-0.3796	0.0508278	0.51769	54
383	0.0362695	0.857464	0.957191	486
384	0.236674	0.234605	0.720247	175
387	0.124177	0.537165	0.896967	329
389	0.124484	0.53615	0.896967	326
391	-0.297225	0.132167	0.635198	110
392	0.296918	0.132586	0.635198	111
393	-0.248354	0.211627	0.713649	163
395	-0.272329	0.169367	0.668899	138
396	-0.0559411	0.781672	0.957191	436
398	0.355933	0.0684298	0.565947	65
400	0.146307	0.466494	0.892994	287
402	0.132169	0.511076	0.896967	309
404	0.2628	0.185386	0.675246	151
405	-0.0793011	0.694185	0.949668	400
406	-0.0995874	0.621153	0.932506	366
407	-0.0919032	0.648452	0.945743	373
408	-0.124792	0.535136	0.896967	325
409	-0.0596295	0.767654	0.957191	431
410	-0.125714	0.532099	0.896967	324
411	-0.0335032	0.868239	0.957191	493
412	-0.0202863	0.920001	0.973078	520
413	0.0230526	0.909133	0.970324	515
414	-0.0129095	0.949043	0.979313	533
415	-0.00860632	0.966017	0.982225	538
416	0.19272	0.335504	0.80472	229
417	0.229912	0.248638	0.731289	187
418	0.0768422	0.703237	0.955014	405
421	-0.303988	0.123179	0.635198	103
422	0.0430316	0.831236	0.957191	470
423	-0.15307	0.445913	0.872784	281
424	-0.0676211	0.737529	0.957191	418
425	0.095899	0.634198	0.937659	372
427	0.328577	0.0942531	0.597918	86
428	-0.0912885	0.650656	0.945743	374
429	-0.0544043	0.787533	0.957191	444
430	-0.0633179	0.753706	0.957191	425
431	0.202863	0.310186	0.797336	213
432	-0.243436	0.221108	0.720247	166
433	-0.0796085	0.693056	0.949668	399
435	0.0909811	0.651759	0.945743	375
436	0.248969	0.210462	0.713649	160
437	0.272021	0.169868	0.668899	139
438	-0.0331958	0.869437	0.957191	496
439	-0.0537895	0.789881	0.957191	448
440	0.0703874	0.727187	0.957191	413
441	-0.125714	0.532099	0.896967	323
443	-0.282472	0.153413	0.664389	127
444	-0.333802	0.0888276	0.597918	80
445	0.133705	0.506131	0.896967	307
446	-0.0482569	0.811087	0.957191	455
448	0.15891	0.428538	0.867484	270
449	0.0756127	0.707779	0.957191	406
450	-0.530211	0.00444408	0.264375	8	PASS
451	0.0153684	0.939354	0.978649	525
452	0.0218232	0.913961	0.971112	517
453	-0.15768	0.432165	0.867484	274
454	-0.136472	0.49729	0.896967	302
455	-0.239133	0.229635	0.720247	173
456	-0.284009	0.151093	0.663572	125
457	0.234522	0.239012	0.720247	182
458	0.0568632	0.778161	0.957191	433
460	-0.0965138	0.632017	0.936952	370
461	0.0713095	0.723749	0.957191	411
462	0.0313516	0.876635	0.957191	502
463	-0.280935	0.155759	0.666895	128
464	0.0860632	0.669503	0.945743	389
465	0.196716	0.325385	0.801053	222
466	-0.0390358	0.846715	0.957191	482
468	0.14016	0.485624	0.896967	297
470	0.145693	0.468389	0.892994	288
471	-0.19395	0.33237	0.80472	227
474	-0.0857559	0.670618	0.945743	390
475	0.106657	0.596462	0.920559	355
476	-0.334724	0.0878952	0.597918	77
478	-0.275095	0.164905	0.666895	136
479	-0.296303	0.133428	0.635198	115
480	-0.355318	0.0689426	0.565947	66
481	-0.365154	0.0610854	0.55077	60
482	-0.48011	0.0112606	0.323023	19
484	-0.270177	0.172896	0.668899	140
486	-0.339335	0.0833438	0.597918	74
489	-0.0851411	0.67285	0.946464	391
490	-0.316897	0.107277	0.627347	94
491	-0.164442	0.412423	0.859215	263
492	-0.236366	0.235231	0.720247	176
493	-0.149074	0.458016	0.887002	284
494	0.00829895	0.96723	0.982225	541
495	-0.315975	0.10836	0.627347	95
496	0.0285853	0.887448	0.957191	508
497	-0.382367	0.049028	0.517017	51
498	0.0817601	0.685173	0.949231	397
499	0.150918	0.452409	0.879239	283
501	-0.00860632	0.966017	0.982225	537
502	0.289541	0.142948	0.643174	122
503	0.127558	0.526051	0.896967	318
504	0.242514	0.222917	0.720247	169
505	-0.355318	0.0689426	0.565947	67
506	0.086678	0.667275	0.945743	388
507	-0.120796	0.548388	0.905746	332
508	-0.275402	0.164414	0.666895	135
511	-0.409722	0.0338019	0.45344	41
512	-0.284623	0.150172	0.663572	124
514	-0.00737685	0.970869	0.982225	543
516	-0.0654695	0.745604	0.957191	423
517	-0.0885222	0.660609	0.945743	381
518	-0.17059	0.394921	0.845162	256
520	-0.0159832	0.936932	0.978649	524
521	-0.39251	0.0428541	0.517017	45
522	-0.0159832	0.936932	0.978649	523
525	-0.0743832	0.71233	0.957191	408
530	0.0285853	0.887448	0.957191	509
531	0.164442	0.412423	0.859215	264
533	0.234215	0.239646	0.720247	183
534	0.157987	0.431256	0.867484	272
535	0.106964	0.595398	0.920559	353
537	-0.269562	0.173914	0.668899	143
538	0.615659	0.000629827	0.117338	2	PASS
539	0.43923	0.0218934	0.36489	33
540	0.307983	0.118083	0.635198	101
541	0.383289	0.0484393	0.517017	50
542	0.124177	0.537165	0.896967	328
544	0.0384211	0.849102	0.957191	484
545	0.199175	0.319252	0.801053	218
546	0.195794	0.327703	0.801053	225
547	0.215158	0.281133	0.777001	199
549	0.173049	0.38804	0.842098	253
550	0.307983	0.118083	0.635198	99
553	0.337183	0.085445	0.597918	76
554	0.184114	0.357935	0.823699	237
557	0.189032	0.345011	0.814403	233
558	-0.174893	0.382925	0.842098	250
559	-0.117722	0.558684	0.916626	335
560	-0.0826822	0.681804	0.948508	393
561	-0.04672	0.817002	0.957191	464
563	-0.101739	0.613594	0.927134	364
566	-0.227453	0.253875	0.734823	190
567	0.269562	0.173914	0.668899	142
568	-0.134013	0.505145	0.896967	306
569	-0.415255	0.0312429	0.440606	39
570	0.124484	0.53615	0.896967	327
571	0.0992801	0.622236	0.932506	367
572	-0.0676211	0.737529	0.957191	419
574	0.103276	0.608218	0.927134	360
575	0.0427242	0.832424	0.957191	474
576	-0.419866	0.0292317	0.440606	36
577	-0.03504	0.86225	0.957191	490
578	-0.0968211	0.630927	0.936952	369
579	0.108501	0.59009	0.920559	351
580	0.26403	0.183262	0.67196	150
583	0.389436	0.044656	0.517017	46
585	0.482261	0.0108495	0.323023	17
587	0.283394	0.152018	0.663572	126
590	-0.0793011	0.694185	0.949668	401
591	-0.0639327	0.751389	0.957191	424
593	-0.159832	0.425828	0.867484	268
594	0.0565558	0.779331	0.957191	434
595	0.319971	0.103727	0.627347	89
596	0.0347327	0.863447	0.957191	491
597	-0.0473348	0.814635	0.957191	462
598	0.12971	0.519036	0.896967	311
599	-0.0328884	0.870636	0.957191	498
600	0.166286	0.407128	0.857932	261
601	-0.278783	0.159086	0.666895	130
603	-0.0473348	0.814635	0.957191	463
607	0.0356548	0.859857	0.957191	488
608	0.0295074	0.883841	0.957191	505
609	-0.102968	0.609292	0.927134	361
610	0.0393432	0.845522	0.957191	481
612	-0.00860632	0.966017	0.982225	539
614	0.318741	0.105137	0.627347	91
615	0.0479495	0.812269	0.957191	456
617	0.0897516	0.656178	0.945743	378
618	0.154914	0.440386	0.872784	275
619	0.193028	0.334719	0.80472	228
621	-0.0252042	0.900692	0.965654	513
622	0.26403	0.183262	0.67196	148
623	-0.120181	0.55044	0.906413	334
624	-0.32827	0.0945798	0.597918	87
625	0.0882148	0.661718	0.945743	382
628	-0.129095	0.521036	0.896967	314
629	0.368228	0.0587785	0.55077	58
631	-0.179196	0.37114	0.836467	243
632	-0.176737	0.377848	0.836467	246
634	-0.203171	0.309438	0.797336	212
636	-0.512691	0.00624886	0.264375	13	PASS
638	0.206552	0.301282	0.792847	208
639	0.0879074	0.662828	0.945743	383
641	0.330114	0.0926321	0.597918	82
642	0.014139	0.944198	0.978649	530
644	0.0906738	0.652863	0.945743	377
646	-0.143849	0.474099	0.892994	292
647	0.0436463	0.82886	0.957191	469
648	-0.0556337	0.782843	0.957191	437
650	0.195794	0.327703	0.801053	224
652	-0.086678	0.667275	0.945743	387
653	-0.00676211	0.973296	0.982225	545
654	-0.12387	0.53818	0.896967	330
655	0.209933	0.293261	0.792847	203
656	-0.236366	0.235231	0.720247	177
663	0.078379	0.697575	0.949668	403
664	-0.250505	0.207568	0.713649	159
669	-0.0965138	0.632017	0.936952	371
670	0.163213	0.415975	0.863344	265
671	-0.0479495	0.812269	0.957191	457
672	0.0673137	0.738681	0.957191	420
673	0.219154	0.272077	0.763482	196
674	0.298148	0.130914	0.635198	108
676	-0.0685432	0.734077	0.957191	416
677	-0.0445685	0.825298	0.957191	468
679	0.440152	0.0215856	0.36489	31
681	0.447221	0.0193408	0.36489	27
685	-0.0577853	0.774654	0.957191	432
686	0.113112	0.574292	0.916626	343
688	-0.0381137	0.850295	0.957191	485
690	0.111267	0.580589	0.916626	346
691	0.177352	0.376165	0.836467	245
692	-0.0344253	0.864645	0.957191	492
694	-0.0620885	0.758347	0.957191	428
696	-0.113726	0.5722	0.916626	342
698	-0.226223	0.25652	0.734823	192
703	-0.129402	0.520036	0.896967	313
704	0.385748	0.0468968	0.517017	49
706	0.295074	0.135124	0.635198	117
707	0.371916	0.0561004	0.55077	56
708	0.265874	0.180108	0.67196	146
709	0.292615	0.138562	0.640413	119
712	0.031659	0.875434	0.957191	500
716	0.0504085	0.802824	0.957191	452
718	0.0633179	0.753706	0.957191	426
719	-0.0746906	0.711191	0.957191	407
720	0.255731	0.19793	0.697829	156
722	0.102046	0.612517	0.927134	363
724	0.252657	0.203561	0.708599	158
726	0.132783	0.509095	0.896967	308
728	0.279705	0.157654	0.666895	129
729	0.306139	0.120416	0.635198	102
731	0.456135	0.0167867	0.355104	26
734	0.317819	0.106203	0.627347	93
735	0.115878	0.564904	0.916626	337
737	-0.330729	0.0919897	0.597918	81
739	0.158602	0.429443	0.867484	271
742	-0.106964	0.595398	0.920559	354
743	0.0387285	0.847908	0.957191	483
744	-0.0144463	0.942986	0.978649	528
745	0.19979	0.31773	0.801053	217
746	0.349171	0.074235	0.583275	70
747	0.212392	0.287513	0.790662	200
751	-0.194257	0.33159	0.80472	226
752	0.0510232	0.800467	0.957191	451
753	-0.0891369	0.658392	0.945743	380
754	-0.15891	0.428538	0.867484	269
755	0.12971	0.519036	0.896967	312
756	0.197638	0.323077	0.801053	221
757	-0.0476421	0.813452	0.957191	460
758	-0.0553264	0.784015	0.957191	439
759	0.225301	0.258516	0.736703	193
760	-0.144463	0.472192	0.892994	290
761	0.318434	0.105491	0.627347	92
767	-0.381137	0.0498216	0.517017	53
768	-0.416177	0.030832	0.440606	38
769	-0.424169	0.02745	0.431358	35
771	-0.386055	0.0467067	0.517017	48
772	0.055019	0.785187	0.957191	440
773	-0.157987	0.431256	0.867484	273
774	0.0906738	0.652863	0.945743	376
775	0.215158	0.281133	0.777001	198
776	0.108194	0.59115	0.920559	352
777	0.353167	0.0707608	0.570336	68
779	-0.518224	0.00562197	0.264375	11	PASS
780	0.168438	0.400998	0.851541	259
781	-0.0427242	0.832424	0.957191	475
782	-0.259727	0.19077	0.684674	153
785	-0.288927	0.143837	0.643174	123
786	-0.111267	0.580589	0.916626	347
797	-0.381752	0.0494235	0.517017	52
800	-0.202556	0.310935	0.797336	214
808	-0.314438	0.110182	0.631251	96
811	0.245895	0.216333	0.720247	165
812	0.395891	0.0409391	0.517017	43
817	-0.0805306	0.689673	0.949668	398
818	-0.154299	0.442224	0.872784	278
824	-0.198253	0.321543	0.801053	220
829	0.273251	0.16787	0.668899	137
830	-0.307983	0.118083	0.635198	100
831	-0.248661	0.211044	0.713649	161
841	-0.191491	0.338655	0.80472	231
842	-0.308905	0.11693	0.635198	97
844	-0.51515	0.00596332	0.264375	12	PASS
853	0.143234	0.47601	0.893534	293
856	0.0998948	0.620071	0.932506	365
858	0.259112	0.19186	0.684674	154
